# Anticholinergic burden in middle and older age is associated with lower cognitive function, but not with brain atrophy

**DOI:** 10.1101/2022.09.04.22279576

**Authors:** J. Mur, R. E. Marioni, T. C. Russ, G. Muniz-Terrera, S. R. Cox

## Abstract

**Background:** Anticholinergic drugs block muscarinic receptors in the body. They are commonly prescribed for a variety of indications and their use has previously been associated with dementia and cognitive decline.

**Methods:** UK Biobank participants with linked health-care records (n=163,043, aged 40-71 at baseline), for about 17,000 of which MRI data was available, we calculated the total anticholinergic drug burden according to 15 different anticholinergic scales and due to different classes of drugs. We then used linear regression to explore the associations between anticholinergic burden and various measures of cognition and structural MRI, including general cognitive ability, 9 separate cognitive domains, brain atrophy, volumes of 68 cortical and 14 subcortical areas, and fractional anisotropy and median diffusivity of 25 white-matter tracts.

**Results:** Anticholinergic burden was modestly associated with poorer cognition across most anticholinergic scales and cognitive tests (7/9 FDR-adjusted significant associations, standardised betas (β) range: −0.039, −0.003). When using the anticholinergic scale exhibiting the strongest association with cognitive functions, anticholinergic burden due to only some classes of drugs exhibited negative associations with cognitive function, with β-lactam antibiotics (β=-0.035, p_FDR_<0.001) and opioids (β=-0.026, p_FDR_<0.001) exhibiting the strongest effects. Anticholinergic burden was not associated with any measure of brain macro- or microstructure (p_FDR_>0.08).

**Discussion:** Anticholinergic burden is weakly associated with poorer cognition, but there is little evidence for associations with brain structure. Future studies might focus more broadly on polypharmacy or more narrowly on distinct drug classes, instead of using purported anticholinergic action to study the effects of drugs on cognitive ability.
