## Supplemental tables and figures for "Anticholinergic burden in middle and older age is associated with lower cognitive function, but not with brain atrophy": Suppl. Table 3.xlsx

### Sheet: Sheet1
Cognitive test*	Std. loading
VNR_0	0.666
RT_0	-0.297
VisMem_0	-0.307
ProsMem_0	0.465
NM_0	0.554
MR_2	0.598
DSS_2	0.618
VNR_2	0.599
TMTb_2	-0.762
RT_2	-0.341
VisMem_2	-0.307
ProsMem_2	0.339
NM_2	0.468
TR_2	0.562
