## Supplemental tables and figures for "Anticholinergic burden in middle and older age is associated with lower cognitive function, but not with brain atrophy": Suppl. Table 5.xlsx

### Sheet: Sheet1
WM tract	Measure	PC1 loading
acoustic_l	MD	0.494706
acoustic_r	MD	0.549914
anterior_thalamic_l	MD	0.841423
anterior_thalamic_r	MD	0.837422
cingulate_gyrus_l	MD	0.719901
cingulate_gyrus_r	MD	0.72658
corticospinal_l	MD	0.367343
corticospinal_r	MD	0.368833
forceps_major	MD	0.644291
forceps_minor	MD	0.65721
fronto_occipital_l	MD	0.441421
fronto_occipital_r	MD	0.798447
longitudinal_l	MD	0.90508
longitudinal_r	MD	0.915755
medial_lemn_l	MD	0.87698
medial_lemn_r	MD	0.89441
middle_cereb_ped	MD	0.264637
parahippo_l	MD	0.181606
parahippo_r	MD	0.163823
posterior_thalamic_l	MD	0.700087
posterior_thalamic_r	MD	0.746203
superior_long_l	MD	0.901885
superior_long_r	MD	0.902483
superior_thalamic_l	MD	0.834613
superior_thalamic_r	MD	0.829496
uncinate_l	MD	0.713245
uncinate_r	MD	0.766606
acoustic_l	FA	0.59717
acoustic_r	FA	0.598759
anterior_thalamic_l	FA	0.799871
anterior_thalamic_r	FA	0.805404
cingulate_gyrus_l	FA	0.507186
cingulate_gyrus_r	FA	0.483845
corticospinal_l	FA	0.349288
corticospinal_r	FA	0.302777
forceps_major	FA	0.592187
forceps_minor	FA	0.588892
fronto_occipital_l	FA	0.536413
fronto_occipital_r	FA	0.815784
longitudinal_l	FA	0.856784
longitudinal_r	FA	0.877514
medial_lemn_l	FA	0.842237
medial_lemn_r	FA	0.874376
middle_cereb_ped	FA	0.363634
parahippo_l	FA	0.238216
parahippo_r	FA	0.260736
posterior_thalamic_l	FA	0.699353
posterior_thalamic_r	FA	0.735904
superior_long_l	FA	0.832903
superior_long_r	FA	0.849189
superior_thalamic_l	FA	0.680027
superior_thalamic_r	FA	0.684846
uncinate_l	FA	0.653846
uncinate_r	FA	0.673046
