## Supplemental tables and figures for "Anticholinergic burden in middle and older age is associated with lower cognitive function, but not with brain atrophy": Suppl. Table 8.xlsx

### Sheet: Suppl. Table 1
Scale	Polypharmacy inclusion	Std. beta	P	Missing/excluded n
Ancelin et al. (2006)	no	-0.011	2.35e-05	19137
	yes	-0.008	0.00666391	22755
Bishara et al. (2017)	no	-0.016	7.23e-09	21171
	yes	-0.011	0.000327204	24838
Boustani et al. (2008)	no	-0.021	3.99e-14	21486
	yes	-0.015	3.22e-06	24462
Briet et al. (2017)	no	-0.025	1.12e-18	21431
	yes	-0.017	5.48e-08	24467
Cancelli et al. (2008)	no	-0.009	0.000756872	18125
	yes	-0.00044	0.883551	21880
Carnahan et al. (2006)	no	-0.018	4.63e-11	21835
	yes	-0.012	5.53e-05	25132
Chew et al. (2008)	no	-0.023	5.49e-16	24054
	yes	-0.017	2.92e-08	26978
Dúran et al. (2013)	no	-0.032	4.32e-28	23526
	yes	-0.025	5.04e-15	26171
Ehrt et al. (2010)	no	-0.016	3.31e-09	19608
	yes	-0.01	0.000686798	23449
Han et al. (2001)	no	-0.026	1.35e-20	21146
	yes	-0.02	9.11e-11	24364
Jun et al. (2019)	no	-0.027	1.83e-21	22368
	yes	-0.021	1.42e-11	25539
Kiesel et al. (2018)	no	-0.023	6.72e-16	20927
	yes	-0.012	0.000138517	23826
Nery et al. (2019)	no	-0.024	3.41e-17	21205
	yes	-0.016	6.11e-07	24257
Rudolph et al. (2008)	no	-0.022	3.55e-16	21757
	yes	-0.017	5.28e-09	25101
Sittironnarit et al. (2011)	no	-0.022	1.78e-14	21624
	yes	-0.013	1.35e-05	24864
Polypharmacy		-0.034	2.12e-25	21358
Polypharmacy Plus		-0.028	1.23e-14	24315
