## Supplemental tables and figures for "Anticholinergic burden in middle and older age is associated with lower cognitive function, but not with brain atrophy": Suppl. Table 9.xlsx

### Sheet: scale_duran
Predictos	Level	Std. beta	P
AChB		-0.0248	5.92803e-16
Polypharmacy		-0.0255	1.01237e-12
Years in sample		0.0473	8.71921e-61
Sex	Male	0.0805	1.2287e-48
Data provider*	Scotland	-0.0489	0.000416253
	England (TPP)	-0.0438	4.44097e-06
	Wales	-0.1091	3.16591e-20
Age		-0.0265	0
Deprivation		-0.0696	7.80817e-140
Smoking	Ex-smoker	0.0199	0.000509224
	Smoker	-0.0889	7.07682e-21
Alcohol consumption	Three or four times a week	-0.0519	2.20409e-11
	Once or twice a week	-0.1446	1.29503e-78
	Once to three times a month	-0.1155	2.49816e-32
	Only special occasions	-0.2324	1.55834e-116
	Never	-0.2828	2.14623e-127
Physical activity	Moderate	0.1057	1.77728e-64
	Strenuous	0.2293	2.06925e-123
BMI*		0.0183	8.01334e-11
Number of comorbidities		-0.0159	1.44286e-06
Diabetes		0.0014	0.919602
Hypercholesterolemia		-0.0215	0.0280502
Hypertension		-0.0395	2.59634e-07
Myocardial infarction		-0.0043	0.836861
Schizophrenia		-0.3081	4.25304e-06
Anxiety disorder		-0.0269	0.0204663
APOE-carrier status	ε2	-0.0012	0.881393
	ε4	0.0008	0.888344
