## Supplemental tables and figures for "Anticholinergic burden in middle and older age is associated with lower cognitive function, but not with brain atrophy": Suppl. Table 10.xlsx

### Sheet: cog_tests_ex2
Cognitive test*	Std. beta	P	Missing/excluded n
DSS	-0.0250552	0.0180871	151850
MR	-0.0251961	0.0225437	151850
NM	-0.0334736	3.20277e-05	141016
ProsMem	-0.0258819	6.23427e-07	109742
RT	-0.00296772	0.326504	26441
TMTb	-0.0331943	0.00238524	152203
TR	-0.016537	0.137988	151941
VisMem	-0.00751612	0.0225437	25591
VNR	-0.0391249	4.49562e-14	111084
