## Supplemental tables and figures for "Anticholinergic burden in middle and older age is associated with lower cognitive function, but not with brain atrophy": Suppl. Table 11.xlsx

### Sheet: cog_predictors
Area	Brain measure	Std. beta	P threshold	P	Missing/excluded n
Antiinfective	1	-0.038606	0.005	8.34295e-37	30001
Blood organs	1	-0.00142458	0.045	0.801384	30001
Cardiovascular	1	0.000537341	0.05	0.893067	30001
Gastrointestinal	1	-0.0068787	0.015	0.135609	30001
Hormonal	1	-0.00582561	0.02	0.144145	30001
Immuno-modulating	1	0.00370723	0.035	0.585431	30001
Musculo-skeletal	1	-0.00212923	0.04	0.627573	30001
Nervous	1	-0.0145866	0.01	8.17981e-06	30001
Respiratory	1	-0.00407874	0.03	0.251056	30001
Urinary	1	-0.00539737	0.025	0.144145	30001
ACE inhibitor	3	-0.00468713	0.0287879	0.355696	33144
Acid reflux	3	-0.00758	0.0136364	0.0713052	33144
Antigout	3	-0.00317807	0.0212121	0.277964	33144
Antiinflammatory	3	0.00315272	0.0484848	0.992646	33144
Antithrombotic	3	-0.000682939	0.030303	0.484737	33144
Anticholinergic	3	-0.0120404	0.0272727	0.355696	33144
Antidepressant	3	0.000160439	0.0333333	0.552877	33144
Antihistamine	3	-0.00374969	0.00454545	1.20058e-06	33144
Antimigraine	3	0.0152545	0.00757576	0.00665673	33144
Antipropulsive	3	-0.0112876	0.00606061	0.00500292	33144
Antipsychotic	3	-0.0101671	0.0454545	0.944336	33144
Anxiolytic	3	-0.00751449	0.0121212	0.0629704	33144
Belladonna derivative	3	-0.00425092	0.0257576	0.355696	33144
Cardiac calcium blocker	3	0.00136143	0.0409091	0.917847	33144
Cardiac glycoside	3	0.00355696	0.0318182	0.529346	33144
Constipation	3	1.49721e-05	0.05	0.996895	33144
Corticosteroid	3	-0.00424593	0.0242424	0.355696	33144
Decongestant	3	-0.00715721	0.0106061	0.0590508	33144
Gastrointestinal	3	-0.00609635	0.0151515	0.157297	33144
Glucose lowering	3	0.00904775	0.0166667	0.187527	33144
High-ceiling diuretic	3	-0.00161325	0.0393939	0.890319	33144
Immunosuppressant	3	0.00314069	0.0378788	0.67009	33144
Low-ceiling diuretic	3	0.00037778	0.0469697	0.944336	33144
Muscle relaxant	3	-0.00212877	0.0363636	0.667948	33144
OAD	3	0.0147735	0.00909091	0.0577536	33144
Opioid	3	-0.0263452	0.0030303	1.56936e-14	33144
Other antibacterial	3	0.00389503	0.0227273	0.355696	33144
Propulsive	3	-0.000799745	0.0424242	0.944336	33144
Quinolone	3	0.00277785	0.0348485	0.595638	33144
Sedative	3	-0.000573329	0.0439394	0.944336	33144
β-lactam antibiotic	3	-0.0353572	0.00151515	1.18485e-28	33144
Urological	3	-0.00513559	0.019697	0.252453	33144
Vasodilator	3	0.0095371	0.0181818	0.252285	33144
