## Supplemental tables and figures for "Anticholinergic burden in middle and older age is associated with lower cognitive function, but not with brain atrophy": Suppl. Table 12.xlsx

### Sheet: scales_mri_ex2
Scale	Std. beta	P	Missing/excluded n
Ancelin et al. (2006)	-0.000671939	0.934727	2599
Bishara et al. (2017)	0.0113293	0.377098	2857
Boustani et al. (2008)	0.0102571	0.377098	2941
Briet et al. (2017)	0.00707497	0.611985	2890
Cancelli et al. (2008)	-0.000589567	0.934727	2545
Carnahan et al. (2006)	0.0171509	0.206133	2933
Chew et al. (2008)	-0.00205725	0.934727	3076
Dúran et al. (2013)	0.0112379	0.377098	3010
Ehrt et al. (2010)	-0.000940994	0.934727	2709
Han et al. (2001)	0.00633728	0.628305	2896
Jun et al. (2019)	0.0075709	0.607897	2979
Kiesel et al. (2018)	-0.00209309	0.934727	2775
Nery et al. (2019)	0.0126775	0.358294	2916
Rudolph et al. (2008)	0.0164859	0.206133	2852
Sittironnarit et al. (2011)	-0.00409581	0.849449	2867
Polypharmacy	-0.014159	0.358294	2365
Polypharmacy Plus	-0.0174855	0.358294	2917
