## Supplemental tables and figures for "Anticholinergic burden in middle and older age is associated with lower cognitive function, but not with brain atrophy": Suppl. Table 13.xlsx

### Sheet: scale_duran
Predictor	Level	Std. beta	P
AChB		0.0112	0.156558
Polypharmacy		-0.0206	0.0265795
Sex	Male	-0.2463	0.781861
Data provider	Scotland	-0.0465	0.214258
	Wales	-0.0183	0.505213
	England (TPP)	-0.0984	0.169599
Age		0.001	0.960923
Deprivation		-0.0038	0.587818
Smoking	Ex-smoker	-0.0702	1.70047e-06
	Smoker	-0.012	0.757404
Alcohol consumption	Three or four times a week	0.14	6.66225e-12
	Once or twice a week	0.1968	7.63327e-21
	Once to three times a month	0.2435	9.34004e-21
	Only special occasions	0.2803	1.00223e-23
	Never	0.2253	6.34657e-12
Physical activity	Moderate	0.0257	0.147988
	Strenuous	0.0368	0.13492
BMI		-0.0262	0.000367384
Number of comorbidities		0.0099	0.322843
Diabetes		-0.1496	0.000113016
Hypercholesterolemia		0.0395	0.0884329
Hypertension		0.0257	0.186025
Myocardial infarction		-0.1579	0.00201631
Schizophrenia		-0.1562	0.48026
Anxiety disorder		0.003	0.916517
Mood disorder		-0.0146	0.530691
APOE-carrier status	ε2	-0.0101	0.619056
	ε4	-0.0021	0.893999
Head position X		-0.0113	0.11043
Head position Y		-0.0854	9.74164e-22
Head position Z		0.0199	0.0049571
Ethnicity	Irish	-0.042	0.356449
	Any other white background	-0.2164	1.73983e-07
	White and black Caribbean	0.1668	0.433702
	White and black African	0.3463	0.250291
	White and Asian	-0.0731	0.640363
	White and black African	-0.1742	0.35424
	Any other mixed background	0.06	0.455572
	Indian	0.2843	0.0634141
	Pakistani	0.3608	0.650441
	Any other Asian background	-0.0177	0.913486
	Caribbean	0.0007	0.995701
	African	0.0121	0.938543
	Any other black background	0.5295	0.506503
Assessment centre	Reading	-0.0352	0.244905
	Newcastle	0.0837	4.86666e-05
	Bristol	0.2692	0.316983
Time in sample		0.0096	0.216953
Age2		-0.0006	0.000107621
Sex x age		-0.0093	0.740614
Sex x age2		0.0002	0.470619
