## Supplemental tables and figures for "Anticholinergic burden in middle and older age is associated with lower cognitive function, but not with brain atrophy": Suppl. Table 14.xlsx

### Sheet: cortex_ex2
Area	Brain measure	Std. beta	P	Missing/excluded n
Cortical
lh_bankssts_volume	A	-0.0101626	0.806794	3985
lh_caudalanteriorcingulate_volume	A	-0.00121217	0.932242	3964
lh_caudalmiddlefrontal_volume	A	-0.00490982	0.841171	3965
lh_cuneus_volume	A	0.0111429	0.806794	3973
lh_entorhinal_volume	A	0.00821175	0.806794	3981
lh_frontalpole_volume	A	0.00170028	0.913762	3969
lh_fusiform_volume	A	0.00836486	0.806794	3962
lh_inferiorparietal_volume	A	-0.00949305	0.806794	3962
lh_inferiortemporal_volume	A	0.000739304	0.951686	3965
lh_insula_volume	A	-0.00177011	0.913762	3960
lh_isthmuscingulate_volume	A	0.00305863	0.899197	3977
lh_lateraloccipital_volume	A	0.00966428	0.806794	3964
lh_lateralorbitofrontal_volume	A	0.0151266	0.806794	3957
lh_lingual_volume	A	0.00901673	0.806794	3961
lh_medialorbitofrontal_volume	A	-0.00915942	0.806794	3961
lh_middletemporal_volume	A	-0.0177676	0.784605	3960
lh_paracentral_volume	A	0.0105236	0.806794	3965
lh_parahippocampal_volume	A	0.0119822	0.806794	3968
lh_parsopercularis_volume	A	-0.00904653	0.806794	3976
lh_parsorbitalis_volume	A	0.0201874	0.695984	3961
lh_parstriangularis_volume	A	0.00364121	0.881266	3966
lh_pericalcarine_volume	A	0.0138709	0.806794	3970
lh_postcentral_volume	A	-0.0180787	0.784605	3964
lh_posteriorcingulate_volume	A	0.00250485	0.902649	3968
lh_precentral_volume	A	-0.00456177	0.841171	3963
lh_precuneus_volume	A	0.00581993	0.806794	3965
lh_rostralanteriorcingulate_volume	A	-0.00625237	0.806794	3966
lh_rostralmiddlefrontal_volume	A	-0.00864382	0.806794	3961
lh_superiorfrontal_volume	A	-0.0116948	0.806794	3961
lh_superiorparietal_volume	A	0.00636991	0.806794	3965
lh_superiortemporal_volume	A	-0.0127103	0.806794	3964
lh_supramarginal_volume	A	0.0173762	0.803511	3966
lh_temporalpole_volume	A	0.0267815	0.259792	3961
lh_transversetemporal_volume	A	-0.00576263	0.824921	3971
rh_bankssts_volume	A	-0.0064161	0.806794	3969
rh_caudalanteriorcingulate_volume	A	-0.00691655	0.806794	3969
rh_caudalmiddlefrontal_volume	A	-0.00276856	0.899197	3967
rh_cuneus_volume	A	0.00628278	0.806794	3968
rh_entorhinal_volume	A	-0.00203649	0.913762	3984
rh_frontalpole_volume	A	0.00537446	0.829059	3978
rh_fusiform_volume	A	0.00954168	0.806794	3961
rh_inferiorparietal_volume	A	-0.00847215	0.806794	3961
rh_inferiortemporal_volume	A	-0.00239579	0.902649	3965
rh_insula_volume	A	-0.0152529	0.806794	3960
rh_isthmuscingulate_volume	A	0.00872322	0.806794	3967
rh_lateraloccipital_volume	A	0.0129345	0.806794	3964
rh_lateralorbitofrontal_volume	A	0.0114037	0.806794	3961
rh_lingual_volume	A	0.00759221	0.806794	3963
rh_medialorbitofrontal_volume	A	-0.00810242	0.806794	3958
rh_middletemporal_volume	A	-0.0129336	0.806794	3958
rh_paracentral_volume	A	-0.00819594	0.806794	3968
rh_parahippocampal_volume	A	0.0027257	0.899197	3974
rh_parsopercularis_volume	A	0.00648255	0.806794	3971
rh_parsorbitalis_volume	A	0.0208243	0.695984	3965
rh_parstriangularis_volume	A	-0.00416202	0.852327	3971
rh_pericalcarine_volume	A	0.0165911	0.806794	3968
rh_postcentral_volume	A	-0.00605592	0.806794	3968
rh_posteriorcingulate_volume	A	-0.00444287	0.841598	3966
rh_precentral_volume	A	-0.00278693	0.899197	3962
rh_precuneus_volume	A	-0.00759268	0.806794	3967
rh_rostralanteriorcingulate_volume	A	-0.000615601	0.951686	3959
rh_rostralmiddlefrontal_volume	A	-0.00708802	0.806794	3963
rh_superiorfrontal_volume	A	-0.0104753	0.806794	3965
rh_superiorparietal_volume	A	-0.00153799	0.913762	3960
rh_superiortemporal_volume	A	-0.00750364	0.806794	3963
rh_supramarginal_volume	A	-0.00529356	0.829059	3965
rh_temporalpole_volume	A	0.027714	0.259792	3969
rh_transversetemporal_volume	A	-0.00470111	0.841171	3971
Subcortical
accumbens_l	B	0.004357	0.678583	3018
accumbens_r	B	0.00290561	0.743927	3013
amygdala_l	B	-0.00740988	0.575917	3028
amygdala_r	B	-0.00531049	0.678583	3022
caudate_l	B	0.0177971	0.102848	3035
caudate_r	B	0.019468	0.101364	3028
hippocampus_l	B	0.0219997	0.0774609	3047
hippocampus_r	B	0.0172467	0.102848	3046
pallidum_l	B	0.0221275	0.0774609	3061
pallidum_r	B	0.0236408	0.0774609	3055
putamen_l	B	0.0179757	0.101364	3035
putamen_r	B	0.0216506	0.0774609	3040
thalamus_l	B	0.0139466	0.144135	3041
thalamus_r	B	0.0183292	0.0910788	3038
White matter
cingulate_gyrus_l	C	0.00385491	0.976743	3370
cingulate_gyrus_r	C	0.0142978	0.976743	3373
corticospinal_l	C	0.00703334	0.976743	3395
corticospinal_r	C	0.00456339	0.976743	3395
forceps_major	C	-0.00351939	0.976743	3373
forceps_minor	C	-0.00447152	0.976743	3374
fronto_occipital_l	C	0.0013402	0.976743	3386
fronto_occipital_r	C	-0.00437438	0.976743	3370
longitudinal_l	C	0.00732681	0.976743	3374
longitudinal_r	C	0.00318558	0.976743	3372
medial_lemn_l	C	0.0102187	0.976743	3376
medial_lemn_r	C	0.00264923	0.976743	3379
middle_cereb_ped	C	0.00472151	0.976743	3390
parahippo_l	C	-0.0153302	0.976743	3374
parahippo_r	C	-0.0121778	0.976743	3376
posterior_thalamic_l	C	-0.00656665	0.976743	3376
posterior_thalamic_r	C	-0.0123959	0.976743	3377
superior_long_l	C	0.001385	0.976743	3380
superior_long_r	C	0.000765544	0.976743	3384
superior_thalamic_l	C	-0.0113183	0.976743	3370
superior_thalamic_r	C	-0.0139392	0.976743	3369
uncinate_l	C	0.00773831	0.976743	3369
uncinate_r	C	0.00113763	0.976743	3373
gFA	C	0.00114278	0.976743	3509
acoustic_l	D	0.00782486	0.976743	3381
acoustic_r	D	-0.0131014	0.976743	3382
anterior_thalamic_l	D	-0.000577487	0.976743	3391
anterior_thalamic_r	D	-0.00844408	0.976743	3391
cingulate_gyrus_l	D	-0.00344434	0.976743	3370
cingulate_gyrus_r	D	0.00399156	0.976743	3370
corticospinal_l	D	0.0142229	0.976743	3475
corticospinal_r	D	-0.0148254	0.976743	3460
forceps_major	D	-0.0026385	0.976743	3372
forceps_minor	D	-0.0100377	0.976743	3374
fronto_occipital_l	D	-0.00847743	0.976743	3384
fronto_occipital_r	D	0.000385976	0.976743	3371
longitudinal_l	D	0.00092898	0.976743	3377
longitudinal_r	D	-0.0017703	0.976743	3380
medial_lemn_l	D	-0.00329109	0.976743	3388
medial_lemn_r	D	-0.00340717	0.976743	3387
middle_cereb_ped	D	-0.00174296	0.976743	3390
parahippo_l	D	0.00365821	0.976743	3392
parahippo_r	D	-0.00367859	0.976743	3381
posterior_thalamic_l	D	0.00535468	0.976743	3395
posterior_thalamic_r	D	0.00588072	0.976743	3402
superior_long_l	D	-0.00116493	0.976743	3409
superior_long_r	D	-0.00247959	0.976743	3399
superior_thalamic_l	D	0.00478751	0.976743	3397
superior_thalamic_r	D	0.000688561	0.976743	3384
uncinate_l	D	-0.000259182	0.976743	3379
uncinate_r	D	0.00101737	0.976743	3381
gMD	D	0.00193751	0.976743	3729
