## Supplemental tables and figures for "Anticholinergic burden in middle and older age is associated with lower cognitive function, but not with brain atrophy": Suppl. Table 15.xlsx

### Sheet: classes1
Drug class	Classification level	Std. beta	P	Missing/excluded n
Antiinfective	1	0.008	0.582863	3691
Cardiovascular	1	-0.0061	0.636977	3691
Gastrointestinal	1	0.0023	0.783317	3691
Hormonal	1	0.018	0.131144	3691
Immuno-modulating	1	-0.016	0.183549	3691
Musculo-skeletal	1	0.014	0.183549	3691
Nervous	1	-0.0049	0.636977	3691
Respiratory	1	0.0165	0.131144	3691
Urinary	1	0.0042	0.636977	3691
Acid reflux	3	0.0093	0.432565	3847
Antigout	3	-0.0025	0.751695	3847
Antiinflammatory	3	0.0176	0.308491	3847
Antidepressant	3	0.0073	0.524423	3847
Antihistamine	3	0.0126	0.313649	3847
Antimigraine	3	-0.0144	0.313649	3847
Antipropulsive	3	-0.0183	0.308491	3847
Antipsychotic	3	-0.0066	0.524423	3847
Anxiolytic	3	-0.0105	0.432565	3847
Corticosteroid	3	0.0165	0.308491	3847
Decongestant	3	0.0122	0.313649	3847
Gastrointestinal	3	0.0037	0.717062	3847
Glucose lowering	3	-0.0294	0.308491	3847
High-ceiling diuretic	3	-0.0095	0.432565	3847
Immunosuppressant	3	-0.0136	0.432565	3847
Muscle relaxant	3	-0.0025	0.751695	3847
Opioid	3	0.0103	0.432565	3847
Propulsive	3	0.0102	0.432565	3847
Sedative	3	0.0045	0.647867	3847
β-lactam antibiotic	3	0.0064	0.511026	3847
Urological	3	0.0068	0.468065	3847
Vasodilator	3	0.0103	0.53388	3847
