## Supplemental tables and figures for "Anticholinergic burden in middle and older age is associated with lower cognitive function, but not with brain atrophy": Suppl. Table 16.xlsx

### Sheet: scales_cognition_ex1
Scale	Polypharmacy inclusion	Std. beta	P	Missing/excluded n
Ancelin et al. (2006)	no	-0.00793877	0.0060664	14522
	yes	-0.000946053	0.765323	15812
Bishara et al. (2017)	no	-0.0145609	5.07346e-07	14867
	yes	-0.0086525	0.0115356	16188
Boustani et al. (2008)	no	-0.0123507	2.15659e-05	15112
	yes	-0.00327079	0.326791	16472
Briet et al. (2017)	no	-0.0161074	8.67852e-08	15161
	yes	-0.00815036	0.0180676	16554
Cancelli et al. (2008)	no	-0.00443165	0.121335	14533
	yes	0.00316768	0.326791	15937
Carnahan et al. (2006)	no	-0.0147723	3.846e-07	15080
	yes	-0.00802185	0.0172817	16441
Chew et al. (2008)	no	-0.0130217	7.2033e-06	16023
	yes	-0.007918	0.0172817	17189
Dúran et al. (2013)	no	-0.0184132	2.72644e-09	16151
	yes	-0.0109858	0.00205051	17236
Ehrt et al. (2010)	no	-0.0135927	2.6314e-06	14814
	yes	-0.00745602	0.0200386	16072
Han et al. (2001)	no	-0.016195	8.33246e-08	15038
	yes	-0.00915178	0.0104134	16374
Jun et al. (2019)	no	-0.0175764	6.305e-09	15285
	yes	-0.0109541	0.00205051	16501
Kiesel et al. (2018)	no	-0.0155484	3.43069e-07	15263
	yes	-0.00677374	0.0501177	16567
Nery et al. (2019)	no	-0.0159911	1.09965e-07	15339
	yes	-0.00777781	0.0200386	16516
Rudolph et al. (2008)	no	-0.0117807	3.60382e-05	14846
	yes	-0.00443599	0.171308	16228
Sittironnarit et al. (2011)	no	-0.0154025	3.04086e-07	15153
	yes	-0.00773185	0.0200386	16555
Polypharmacy		-0.0254042	4.0331e-13	15956
Polypharmacy Plus		-0.0197663	1.23936e-07	16320
