## Supplemental tables and figures for "Anticholinergic burden in middle and older age is associated with lower cognitive function, but not with brain atrophy": Suppl. Table 17.xlsx

### Sheet: scale_duran
Predictos	Level	Std. beta	P
AChB		-0.0109858	0.000482474
Polypharmacy		-0.0226586	3.88e-10
Sex	Male	0.0762937	1.6e-41
Data provider*	Scotland	-0.0811724	2.7e-08
	England (TPP*)	-0.0352298	0.000456796
	Wales	-0.103721	2.54e-18
Age		-0.0255042	0
Deprivation		-0.0737969	2.24e-149
Smoking	Ex-smoker	0.0280754	1.78e-06
	Smoker	-0.0767815	6.08e-16
Alcohol consumption	Three or four times a week	-0.0570877	9.56e-13
	Once or twice a week	-0.150233	7.8e-81
	Once to three times a month	-0.125223	6.48e-36
	Only special occasions	-0.233899	2.01e-114
	Never	-0.285111	1.19e-125
Physical activity	Moderate	0.10006	1.88e-56
	Strenuous	0.217563	1.15e-102
BMI*		0.019344	2.09e-11
Number of comorbidities		-0.02344	3.41e-12
Diabetes		0.00297764	0.838907
Hypercholesterolemia		-0.0253191	0.0152813
Hypertension		-0.0311575	9.97e-05
Myocardial infarction		0.0225125	0.295747
Schizophrenia		-0.281798	1.83e-05
Anxiety disorder		-0.0217889	0.0697852
APOE-carrier status	ε2	-0.00129027	0.872733
	ε4	0.00587254	0.34286
