## Supplemental tables and figures for "Anticholinergic burden in middle and older age is associated with lower cognitive function, but not with brain atrophy": Suppl. Table 18.xlsx

### Sheet: cog_tests_ex2
Cognitive test	Std. beta	P	Missing/excluded n
VNR	-0.024691	1.28509e-05	98393
RT	-0.00456818	0.179709	18798
VisMem	0.00138256	0.671461	17911
ProsMem	-0.0142168	0.0143978	96974
NM	-0.0159005	0.0806127	127129
