## Supplemental tables and figures for "Anticholinergic burden in middle and older age is associated with lower cognitive function, but not with brain atrophy": Suppl. Table 19.xlsx

### Sheet: cog_predictors
Drug class	Classification level	Std. beta	P	Missing/excluded n
Antiinfective	1	-0.0218375	2.15035e-14	17140
Cardiovascular	1	0.00508125	0.13402	17140
Gastrointestinal	1	-0.00222738	0.500156	17140
Hormonal	1	-0.00185835	0.519727	17140
Immuno-modulating	1	-0.000373491	0.907587	17140
Musculo-skeletal	1	0.0053726	0.0782987	17140
Nervous	1	-0.00975262	0.00161902	17140
Respiratory	1	0.00047022	0.871955	17140
Urinary	1	0.00190121	0.522236	17140
ACE inhibitor	3	-0.00530568	0.0627322	17790
Acid reflux	3	-0.00274539	0.367215	17790
Antigout	3	-0.000620683	0.824896	17790
Antiinflammatory	3	0.00589258	0.0505342	17790
Antidepressant	3	-0.00398406	0.209226	17790
Antihistamine	3	-0.000549412	0.851039	17790
Antimigraine	3	0.0102464	0.000182537	17790
Antipropulsive	3	0.00342355	0.264854	17790
Antipsychotic	3	-0.00640855	0.0245623	17790
Anxiolytic	3	-0.00331543	0.239869	17790
Belladonna derivative	3	-0.00587132	0.0410996	17790
Cardiac calcium blocker	3	0.00304857	0.319197	17790
Cardiac glycoside	3	0.00621148	0.0416021	17790
Constipation	3	-0.00176665	0.587644	17790
Corticosteroid	3	-0.00164589	0.57304	17790
Decongestant	3	-0.00364719	0.185696	17790
Gastrointestinal	3	-0.00443156	0.139831	17790
Glucose lowering	3	0.00231717	0.542185	17790
High-ceiling diuretic	3	-0.0030666	0.390511	17790
Immunosuppressant	3	-1.92381e-05	0.995247	17790
Low-ceiling diuretic	3	0.000758903	0.778022	17790
Muscle relaxant	3	0.00392415	0.281249	17790
Opioid	3	-0.0110591	0.000641506	17790
Other antibacterial	3	-0.000396683	0.912531	17790
Propulsive	3	-0.00061113	0.841438	17790
Quinolone	3	0.0014132	0.633568	17790
Sedative	3	-0.00588449	0.040629	17790
β-lactam antibiotic	3	-0.0211488	1.86056e-13	17790
Urological	3	0.000924697	0.756401	17790
Vasodilator	3	0.00646157	0.0692504	17790
